# Dominance of Alpha and Iota variants in SARS-CoV-2 vaccine breakthrough infections in New York City

**DOI:** 10.1101/2021.07.05.21259547

**Authors:** Ralf Duerr, Dacia Dimartino, Christian Marier, Paul Zappile, Guiqing Wang, Jennifer Lighter, Brian Elbel, Andrea Troxel, Adriana Heguy

## Abstract

The efficacy of COVID-19 mRNA vaccines is high, but breakthrough infections still occur. We compared the SARS-CoV-2 genomes of 76 breakthrough cases after full vaccination with BNT162b2 (Pfizer/BioNTech), mRNA-1273 (Moderna), or JNJ-78436735 (Janssen) to unvaccinated controls (February-April 2021) in metropolitan New York, including their phylogenetic relationship, distribution of variants, and full spike mutation profiles. Their median age was 48 years; seven required hospitalization and one died. Most breakthrough infections (57/76) occurred with B.1.1.7 (Alpha) or B.1.526 (Iota). Among the 7 hospitalized cases, 4 were infected with B.1.1.7, including 1 death. Both unmatched and matched statistical analyses considering age, sex, vaccine type, and study month as covariates supported the null hypothesis of equal variant distributions between vaccinated and unvaccinated in chi-squared and McNemar tests (p>0.1) highlighting a high vaccine efficacy against B.1.1.7 and B.1.526. There was no clear association among breakthroughs between type of vaccine received and variant. In the vaccinated group, spike mutations in the N-terminal domain and receptor-binding domain that have been associated with immune evasion were overrepresented. The evolving dynamic of SARS-CoV-2 variants requires broad genomic analyses of breakthrough infections to provide real-life information on immune escape mediated by circulating variants and their spike mutations.
