## Supplemental Table 3 for "Dominance of Alpha and Iota variants in SARS-CoV-2 vaccine breakthrough infections in New York City"

### Sheet: Sheet1
Sample ID	Days after completion of vaccination series	Vaccine	Hospitalization	Sex	Age Range	CT	State	County	GISAID Accession	GISAID Virus Name	GISAID Clade	Pango Lineage	AA Substitutions
P21-0524	28	Pfizer	N	M	21-30	33.3	NJ	Bergen	EPI_ISL_1423379	NYULH1002	GH	B.1.526.2	Spike A701V, Spike D253G, Spike E484K, Spike L5F, Spike T95I, N M234I, NS3 P42L, NS3 Q57H, NS8 T11I, NSP2 T85I, NSP4 L438P, NSP6 F108del, NSP6 G107del, NSP6 S106del, NSP12 P323L, NSP13 Q88H
P21-0852	54	Pfizer	N	F	21-30	22.18	NY	New York	EPI_ISL_1262524	NYULH656	GRY	B.1.1.7	Spike A570D, Spike D614G, Spike D1118H, Spike H69del, Spike N501Y, Spike P681H, Spike S982A, Spike T716I, Spike V70del, Spike Y144del, M G89S, N A398V, N D3L, N G204R, N R203K, N S235F, NS3 L15F, NS8 Q27stop, NS8 R52I, NS8 Y73C, NSP3 A890D, NSP3 I1412T, NSP3 T183I, NSP4 F17L, NSP6 F108del, NSP6 G107del, NSP6 S106del, NSP12 P323L, NSP13 K460R, NSP14 S171G
P21-1038	22	Moderna	N	F	71-80	27.27	NY	Suffolk	EPI_ISL_1300181	NYULH748	GH	B.1.2	Spike D614G, N D377Y, N P67S, N P199L, NS3 G172V, NS3 Q57H, NS8 S24L, NSP2 T85I, NSP3 D59G, NSP3 M829I, NSP4 M458I, NSP5 L89F, NSP8 A14V, NSP12 K59R, NSP12 P323L, NSP14 N129D, NSP16 R216C
P21-1234	21	Pfizer	N	M	71-80	25.39	NY	Nassau	EPI_ISL_1423443	NYULH937	GH	B.1.526	Spike A701V, Spike D253G, Spike D614G, Spike E484K, Spike L5F, Spike T95I, N M234I, N P199L, NS3 P42L, NS3 Q57H, NS8 T11I, NSP1 H110Y, NSP2 T85I, NSP4 L438P, NSP6 F108del, NSP6 G107del, NSP6 S106del, NSP12 P323L, NSP13 Q88H
P21-1292	33	Pfizer	Y (COVID)	F	71-80	20.38	NY	Kings	EPI_ISL_1423499	NYULH993	GRY	B.1.1.7	Spike A570D, Spike D614G, Spike D1118H, Spike H69del, Spike N501Y, Spike P681H, Spike S982A, Spike T716I, Spike V70del, Spike Y144del, N D3L, N G204R, N R203K, N S235F, NS8 K68stop, NS8 Q27stop, NS8 R52I, NS8 Y73C, NSP3 A890D, NSP3 I1412T, NSP3 M1441I, NSP3 T183I, NSP5 D34G, NSP6 F108del, NSP6 G107del, NSP6 S106del, NSP12 M519L, NSP12 P227L, NSP12 P323L, NSP13 A509V
P21-1293	58	Pfizer	N	F	31-40	27.4	NY	New York	EPI_ISL_1423500	NYULH994	GH	B.1.526.2	Spike D253G, Spike D614G, Spike L5F, Spike Q957R, Spike S477N, Spike T95I, N P13L, N S202R, NS3 P42L, NS3 Q57H, NS7a L116F, NS7a R78C, NS8 T11I, NSP2 T85I, NSP3 G1128S, NSP4 L438P, NSP6 F108del, NSP6 G107del, NSP6 S106del, NSP12 P323L, NSP13 Q88H
P21-1296	40	Pfizer	N	F	41-50	31.42	NY	New York	EPI_ISL_1423503	NYULH997	GH	B.1.526	Spike A701V, Spike D253G, Spike D614G, Spike E484K, Spike L5F, Spike T95I, N H300Y, N I94V, N M234I, N P199L, NS3 P42L, NS3 Q57H, NS8 T11I, NSP2 T85I, NSP4 L438P, NSP6 F108del, NSP6 G107del, NSP6 S106del, NSP12 P323L, NSP13 Q88H
P21-1362	61	Pfizer	N	F	41-50	19.94	NY	New York	EPI_ISL_1532753	NYULH1061	GH	B.1.526.1	Spike D80G, Spike D614G, Spike D950H, Spike F157S, Spike L452R, Spike T323I, Spike T676I, Spike T859N, Spike Y144del, N M234I, N T205I, NS3 P42L, NS3 P104L, NS3 Q57H, NS8 A51S, NS8 T11I, NSP2 T85I, NSP3 A861S, NSP4 A446V, NSP4 L438P, NSP6 F108del, NSP6 G107del, NSP6 S106del, NSP6 V278I, NSP12 P323L, NSP16 K160R
P21-1394	70	Pfizer	N	F	21-30	31.96	NY	Rockland	EPI_ISL_1654609	NYULH1256	GR	B.1.1.7	Spike A570D, Spike D614G, Spike H69del, Spike P681H, Spike S982A, Spike T716I, Spike V70del, Spike Y144del, N D3L, N G204R, N R203K, N S235F, NS8 K68stop, NS8 Q27stop, NS8 R52I, NS8 Y73C, NSP6 R138del, NSP6 V139del, NSP6 W140del, NSP13 A509V, NSP13 P234L
P21-1396	70	Pfizer	N	F	31-40	27.01	NY	Nassau	EPI_ISL_1654610	NYULH1258	GR	B.1.1.7	Spike A570D, Spike D614G, Spike D1118H, Spike H69del, Spike P681H, Spike S982A, Spike T716I, Spike V70del, Spike Y144del, E L21F, N D3L, N G204R, N R203K, N S235F, NS7a I103del, NS8 Q27stop, NS8 R52I, NS8 Y73C, NSP2 K489E, NSP3 A890D, NSP3 I1412T, NSP3 T183I, NSP6 F108del, NSP6 G107del, NSP6 S106del, NSP12 A399T, NSP12 P323L, NSP16 S241P
P21-1402	20	Janssen	Y (COVID)	F	51-60	24.99	NY	Kings	EPI_ISL_1532773	NYULH1079	GH	B.1	Spike D614G, Spike E1111K, Spike P681H, N M234I, NS3 Q57H, NSP2 T85I, NSP4 T189I, NSP4 T439M, NSP6 H11Q, NSP9 P57S, NSP12 P323L
P21-1403	72	Pfizer	N	F	21-30	27.17	NY	Kings	EPI_ISL_1532731	NYULH1080	GH	B.1.526	Spike A701V, Spike D253G, Spike D614G, Spike E484K, Spike Q1201L, Spike T95I, N M234I, N P199L, NS3 A33S, NS3 P42L, NS3 Q57H, NS8 T11I, NSP2 T85I, NSP3 T1189I, NSP4 L438P, NSP4 S218F, NSP6 F108del, NSP6 G107del, NSP6 S106del, NSP12 P323L, NSP13 Q88H, NSP16 L163F
P21-1404	73	Pfizer	N	F	41-50	16.63	NY	Richmond	EPI_ISL_1532746	NYULH1081	GRY	B.1.1.7	Spike A570D, Spike D614G, Spike D1118H, Spike H69del, Spike L5F, Spike N501Y, Spike P681H, Spike S982A, Spike T716I, Spike V70del, Spike Y144del, N D3L, N G204R, N R203K, N S235F, NS3 T151I, NS7a Q62stop, NS8 Q27stop, NS8 R52I, NS8 Y73C, NSP2 L137F, NSP3 A890D, NSP3 I1412T, NSP3 P340L, NSP3 T183I, NSP3 T1303I, NSP6 F108del, NSP6 G107del, NSP6 S106del, NSP12 P323L, NSP12 T739I
P21-1405	58	Pfizer	N	F	31-40	25.11	NJ	Essex	EPI_ISL_1532782	NYULH1082	GH	B.1.526	Spike A701V, Spike D253G, Spike D614G, Spike E484K, Spike L5F, Spike T95I, N M234I, N P199L, NS3 P42L, NS3 Q57H, NS8 T11I, NSP2 T85I, NSP4 L438P, NSP6 F108del, NSP6 G107del, NSP6 S106del, NSP12 P323L, NSP13 Q88H, NSP14 T428A
P21-1406	65	Pfizer	N	F	31-40	13.2	NY	Bronx	EPI_ISL_1532774	NYULH1083	GH	B.1.526.1	Spike D80G, Spike D614G, Spike D950H, Spike F157S, Spike L452R, Spike T859N, Spike Y144del, N M234I, N T205I, NS3 P42L, NS3 P104L, NS3 Q57H, NS8 A51S, NS8 T11I, NSP2 T85I, NSP4 A446V, NSP4 K399E, NSP4 L438P, NSP6 F108del, NSP6 G107del, NSP6 S106del, NSP6 V278I, NSP12 P323L
P21-1407	49	Pfizer	N	M	31-40	27.6	NY	New York	EPI_ISL_1532784	NYULH1084	GR	B.1.1.519	Spike D614G, Spike P681H, Spike T478K, Spike T732A, N G204R, N R203K, NSP1 G112C, NSP3 P141S, NSP3 V1704F, NSP4 T492I, NSP6 I49V, NSP6 L37F, NSP9 T35I, NSP12 P323L, NSP15 L162F
P21-1411	54	Pfizer	N	F	51-60	29.62	NJ	Bergen	EPI_ISL_1532768	NYULH1085	GH	B.1.111	Spike D614G, Spike N679K, N K387R, N T205I, NS3 G44E, NS3 Q57H, NS3 T223I, NS8 L57S, NSP1 I114T, NSP12 P323L
P21-1412	62	Pfizer	N	F	51-60	29.21	NY	Queens	EPI_ISL_2202740	NYULH1086	GH	B.1.526.1	Spike D80G, Spike D614G, Spike D950H, Spike F157S, Spike L452R, Spike T859N, Spike Y144del, N E323K, N M234I, N T205I, NS3 P42L, NS3 P104L, NS3 Q57H, NS8 A51S, NS8 T11I, NSP2 T85I, NSP3 A861S, NSP4 A446V, NSP4 K399E, NSP4 L438P, NSP6 F108del, NSP6 G107del, NSP6 S106del, NSP6 V278I, NSP12 P323L, NSP13 A469T
P21-1413	67	Pfizer	N	M	31-40	17.2	NY	Nassau	EPI_ISL_1532783	NYULH1087	GH	B.1.526	Spike A701V, Spike D253G, Spike D614G, Spike E484K, Spike L5F, Spike T95I, N M234I, N P199L, NS3 P42L, NS3 P104L, NS3 Q57H, NS8 T11I, NSP2 T85I, NSP4 L438P, NSP6 F108del, NSP6 G107del, NSP6 S106del, NSP12 P323L, NSP13 Q88H, NSP14 A1S, NSP16 P236L
P21-1415	42	Moderna	N	M	61-70	23.61	NJ	Essex	EPI_ISL_1532745	NYULH1088	GRY	B.1.1.7	Spike A570D, Spike D614G, Spike D1118H, Spike H69del, Spike N501Y, Spike P681H, Spike S982A, Spike T716I, Spike V70del, Spike Y144del, N D3L, N G204R, N R203K, N S235F, NS3 P240S, NS8 K68stop, NS8 Q27stop, NS8 R52I, NS8 Y73C, NSP3 A890D, NSP3 E95D, NSP3 I1412T, NSP3 M1441I, NSP3 T183I, NSP6 F108del, NSP6 G107del, NSP6 S106del, NSP12 P227L, NSP12 P323L, NSP13 T588I
P21-1416	45	Pfizer	N	F	41-50	27.32	NY	Queens	EPI_ISL_1532785	NYULH1089	GH	B.1.2	Spike D614G, N P13L, N P67S, N P199L, NS3 G172V, NS3 Q57H, NS8 S24L, NSP2 T85I, NSP2 T547I, NSP3 P968L, NSP5 L89F, NSP6 T181I, NSP12 P323L, NSP12 V354L, NSP13 Q275L, NSP14 N129D, NSP16 R216C
P21-1556	85	Pfizer	N	M	41-50	18.62	NY	New York	EPI_ISL_1576907	NYULH1139	GH	B.1.526.2	Spike D253G, Spike D614G, Spike L5F, Spike Q957R, Spike S477N, Spike T95I, N A414V, N P13L, N S202R, NS3 P42L, NS3 Q57H, NS7a L116F, NS8 T11I, NSP2 T85I, NSP3 A1179T, NSP3 G1128S, NSP3 T1022I, NSP4 L438P, NSP4 T319I, NSP6 F108del, NSP6 G107del, NSP6 S106del, NSP12 P323L, NSP13 Q88H
P21-1574	22	Pfizer	N	F	21-30	23.28	NY	Suffolk	EPI_ISL_1576925	NYULH1157	G	B.1	Spike D253G, Spike D614G, Spike S477N, Spike T95I, N G204R, N R203K, N S235F, NS3 P42L, NS3 Q57H, NS8 T11I, NSP2 T85I, NSP3 G1128S, NSP4 L438P, NSP6 F108del, NSP6 G107del, NSP6 S106del, NSP12 P323L, NSP13 Q88H
P21-1595	53	Pfizer	N	F	71-80	17.61	NY	New York	EPI_ISL_1576946	NYULH1178	GR	B.1.1.7	Spike A570D, Spike D614G, Spike D1118H, Spike P681H, Spike S982A, Spike T716I, N D3L, N G204R, N R203K, N S235F, NS8 T11I, NSP2 L550F, NSP3 A890D, NSP3 I1412T, NSP6 F108del, NSP6 G107del, NSP6 S106del, NSP12 P323L
P21-1596	57	Moderna	N	M	71-80	33.75	NY	Richmond	EPI_ISL_1576948	NYULH1179	GR	B.1.1	Spike A570D, Spike D614G, Spike P681H, N D3L, N G204R, N R203K, NS8 A51S, NS8 T11I, NSP6 F108del, NSP6 G107del, NSP6 S106del
P21-1948	18	Pfizer	Y (not COVID)	F	81-90	14.2	NY	Queens	EPI_ISL_1654611	NYULH1215	GR	B.1.1.519	Spike D614G, Spike P681H, Spike T732A, N G204R, N R203K, NS3 L15del, NS3 T14del, NS8 A65V, NS8 L4P, NSP3 P141S, NSP4 T492I, NSP6 I49V, NSP9 T35I, NSP12 P323L
P21-1964	78	Pfizer	N	M	51-60	20.54	NY	Queens	EPI_ISL_1669801	NYULH1259	GRY	B.1.1.7	Spike A570D, Spike D614G, Spike D1118H, Spike H69del, Spike N501Y, Spike P681H, Spike S982A, Spike T716I, Spike V70del, Spike Y144del, M G89S, N A398V, N D3L, N G204R, N R203K, N S235F, NS3 L15F, NS8 Q27stop, NS8 R52I, NS8 Y73C, NSP3 A890D, NSP3 I1412T, NSP3 T183I, NSP4 F17L, NSP6 F108del, NSP6 G107del, NSP6 S106del, NSP8 Q73K, NSP12 P323L, NSP13 K460R
P21-1970	71	Moderna	N	F	31-40	27.03	NY	Suffolk	EPI_ISL_1669802	NYULH1260	GRY	B.1.1.7	Spike A570D, Spike D614G, Spike D1118H, Spike H69del, Spike N501Y, Spike P681H, Spike S982A, Spike T716I, Spike V70del, Spike Y144del, N D3L, N G204R, N R203K, N S235F, NS3 A99T, NS3 V90F, NS7b T40I, NS8 Q27stop, NS8 R52I, NS8 Y73C, NSP3 A890D, NSP3 I1412T, NSP3 T183I, NSP6 F108del, NSP6 G107del, NSP6 S106del, NSP12 P323L, NSP13 K460R, NSP14 E347G
P21-1976	89	Pfizer	N	M	31-40	21.63	NY	Suffolk	EPI_ISL_1669803	NYULH1261	GH	B.1.526.1	Spike D80G, Spike D614G, Spike D950H, Spike F157S, Spike L452R, Spike S155R, Spike T859N, Spike Y144del, N M234I, N T205I, NS3 P42L, NS3 P104L, NS3 Q57H, NS8 A51S, NS8 T11I, NSP2 T85I, NSP3 A861S, NSP4 A446V, NSP4 K399E, NSP4 L438P, NSP6 F108del, NSP6 G107del, NSP6 S106del, NSP6 V278I, NSP12 P323L, NSP12 T806I, NSP13 T239I
P21-1984	76	Pfizer	N	M	51-60	19.36	NY	Queens	EPI_ISL_1654639	NYULH1247	GH	B.1.526.2	Spike D253G, Spike D614G, Spike L5F, Spike Q957R, Spike S477N, Spike T95I, N P13L, N S202R, NS3 P42L, NS3 Q57H, NS7a L116F, NS7b H37L, NS8 T11I, NSP2 T85I, NSP2 T434I, NSP3 G1128S, NSP4 L438P, NSP6 F108del, NSP6 G107del, NSP6 S106del, NSP12 P323L, NSP13 Q88H
P21-1985	76	Pfizer	N	M	21-30	22.74	NY	Queens	EPI_ISL_1654640	NYULH1248	GRY	B.1.1.7	Spike A570D, Spike D614G, Spike D1118H, Spike H69del, Spike N501Y, Spike P681H, Spike S982A, Spike T716I, Spike V70del, Spike Y144del, M G89S, N A398V, N D3L, N G204R, N R203K, N S235F, NS3 L15F, NS8 Q27stop, NS8 R52I, NS8 Y73C, NSP3 A890D, NSP3 I1412T, NSP3 T183I, NSP4 F17L, NSP6 F108del, NSP6 G107del, NSP6 S106del, NSP8 Q73K, NSP12 P323L, NSP13 K460R
P21-1989	26	Janssen	N	M	21-30	25.13	NY	New York	EPI_ISL_1654644	NYULH1252	GH	B.1.526	Spike A701V, Spike D253G, Spike D614G, Spike E484K, Spike L5F, Spike T95I, N M234I, N P199L, NS3 P42L, NS3 Q57H, NS8 T11I, NSP2 E558K, NSP2 T85I, NSP4 L438P, NSP6 F108del, NSP6 G107del, NSP6 S106del, NSP9 M101I, NSP12 P323L, NSP13 H164Y, NSP13 Q88H
P21-1992	76	Pfizer	N	M	41-50	32.91	NY	New York	EPI_ISL_1654647	NYULH1255	GR	B.1.1.7	Spike A570D, Spike D614G, Spike D1118H, Spike H69del, Spike P681H, Spike S982A, Spike T716I, Spike V70del, Spike Y144del, N G204R, N R203K, N S235F, NS8 S67F, NS8 T11I, NSP1 N178S, NSP2 L550F, NSP3 A890D, NSP3 I1412T, NSP3 T183I, NSP6 F108del, NSP6 G107del, NSP6 S106del, NSP12 P323L, NSP13 Q88H
P21-1993	50	Moderna	Y (COVID)	M	81-90	22.85	NY	Nassau	EPI_ISL_1669821	NYULH1262	GR	B.1.1.7	Spike A570D, Spike D614G, Spike D1118H, Spike H69del, Spike P681H, Spike S982A, Spike T716I, Spike V70del, Spike Y144del, N D3L, N G204R, N R203K, N S235F, NS3 P240S, NS3 T9I, NS8 K68stop, NS8 Q27stop, NS8 R52I, NS8 Y73C, NSP3 A890D, NSP3 E95D, NSP3 K963R, NSP3 M1441I, NSP3 T183I, NSP6 F108del, NSP6 G107del, NSP6 S106del, NSP12 P227L, NSP12 P323L, NSP16 A34V
P21-2057	61	Pfizer	N	M	71-80	16.46	NY	Westchester	EPI_ISL_1789948	NYULH1310	GH	B.1.526	Spike A701V, Spike D253G, Spike D614G, Spike L5F, Spike T95I, N M234I, N P199L, NS3 P42L, NS3 Q57H, NS8 T11I, NSP2 T85I, NSP4 L438P, NSP6 F108del, NSP6 G107del, NSP6 S106del, NSP12 P323L, NSP13 Q88H
P21-2096	88	Pfizer	N	F	31-40	33.12	NY	Suffolk	EPI_ISL_1789975	NYULH1340	GH	B.1.575	Spike D614G, Spike P681H, Spike T678I, Spike T716I, M I82T, N T205I, NS3 Q57H, NS7a L96F, NSP4 T492I, NSP6 T181I, NSP12 P323L, NSP13 T127I, NSP15 L162V
P21-2105	97	Pfizer	N	M	21-30	25.32	NY	Queens	EPI_ISL_2202770	NYULH1344	GRY	B.1.1.7	Spike A570D, Spike D614G, Spike D1118H, Spike H69del, Spike N501Y, Spike P681H, Spike S982A, Spike T716I, Spike V70del, Spike Y144del, N D3L, N G204R, N R14C, N R203K, N S235F, NS8 K68stop, NS8 Q27stop, NS8 R52I, NS8 Y73C, NSP3 A890D, NSP3 I1412T, NSP3 T183I, NSP6 F108del, NSP6 G107del, NSP6 P198L, NSP6 S106del, NSP12 P227L, NSP12 P323L
P21-2124	61	Pfizer	N	F	21-30	24.47	NY	Queens	EPI_ISL_1789994	NYULH1362	GH	B.1.526	Spike A701V, Spike D253G, Spike D614G, Spike E484K, Spike K417N, Spike L5F, Spike T95I, N M234I, N P199L, NS3 P42L, NS3 Q57H, NS8 T11I, NSP2 T85I, NSP4 L438P, NSP6 F108del, NSP6 G107del, NSP6 S106del, NSP12 P323L, NSP13 Q88H
P21-2137	67	Moderna	N	F	31-40	17.78	NY	New York	EPI_ISL_1790005	NYULH1374	GH	B.1.526	Spike A701V, Spike D253G, Spike D614G, Spike E484K, Spike L5F, Spike T95I, N M234I, N P199L, NS3 P42L, NS3 Q57H, NS8 A65V, NS8 T11I, NSP2 T85I, NSP4 L438P, NSP6 F108del, NSP6 G107del, NSP6 S106del, NSP12 P323L, NSP13 Q88H
P21-2143	55	Pfizer	Y (not COVID)	F	81-90	19.58	NY	Kings	EPI_ISL_1790010	NYULH1379	GH	B.1.526	Spike A701V, Spike D253G, Spike D614G, Spike E484K, Spike L5F, Spike T95I, N M234I, N P199L, NS3 P42L, NS3 Q57H, NS6 D30del, NS6 F22del, NS6 I26del, NS6 K23del, NS6 L29del, NS6 N28del, NS6 S25del, NS6 V24del, NS6 W27del, NS8 T11I, NSP2 T85I, NSP4 L438P, NSP6 F108del, NSP6 G107del, NSP6 I210T, NSP6 S106del, NSP12 P323L, NSP13 Q88H
P21-2191	68	Pfizer	N	M	31-40	17.86	NY	Kings	EPI_ISL_1790045	NYULH1414	GH	B.1.526	Spike D614G, N M234I, N P168S, N P199L, NS3 P42L, NS3 Q57H, NS8 T11I, NSP2 T85I, NSP4 L438P, NSP5 P241S, NSP6 F108del, NSP6 G107del, NSP6 S106del, NSP12 P323L, NSP13 G54C
P21-2192	23	Janssen	Y (COVID)	M	41-50	25.25	NY	New York	EPI_ISL_1790046	NYULH1415	GR	B.1.1.7	Spike A570D, Spike D614G, Spike P681H, Spike T716I, N D3L, N G204R, N R203K, N S235F, NS8 K68stop, NS8 Q27stop, NS8 Y73C, NSP6 R138del, NSP6 V139del, NSP6 W140del
P21-2193	94	Pfizer	N	F	41-50	24.51	NY	Nassau	EPI_ISL_1790047	NYULH1416	GR	P.1	Spike D614G, Spike H655Y, Spike K417T, Spike T1027I, Spike V1176F, N G204R, N P80R, N R203K, NS3 S253P, NS8 E92K, NSP3 K977Q, NSP3 P822S, NSP6 F108del, NSP6 G107del, NSP6 K4R, NSP6 S106del, NSP12 P94L, NSP12 P323L, NSP13 E341D, NSP14 A119V
P21-2331	17	Pfizer	Y (COVID)	F	81-90	23.2	NY	Queens	EPI_ISL_1922825	NYULH1587	GH	B.1.526	Spike A701V, Spike D253G, Spike D614G, Spike E484K, Spike L5F, Spike M1229T, Spike T95I, N M234I, N P199L, NS3 P42L, NS3 Q57H, NS8 T11I, NSP2 T85I, NSP4 L438P, NSP6 F108del, NSP6 G107del, NSP6 S106del, NSP12 P323L, NSP13 H164Y, NSP13 Q88H
P21-2364	59	Pfizer	N	M	51-60	31.03	NY	Kings	EPI_ISL_1922853	NYULH1616	GR	B.1.1.7	Spike A570D, Spike D614G, Spike D1118H, Spike H69del, Spike P681H, Spike S982A, Spike T716I, Spike V70del, Spike Y144del, N D3L, N G204R, N R203K, N S235F, NS8 K68stop, NS8 Q27stop, NS8 R52I, NS8 Y73C, NSP3 A890D, NSP3 I1412T, NSP3 T183I, NSP3 T1127I, NSP6 F108del, NSP6 G107del, NSP6 S106del, NSP12 P227L, NSP12 P323L, NSP14 P451S
P21-2365	57	Pfizer	N	F	21-30	26.66	NY	Kings	EPI_ISL_1922854	NYULH1617	GH	B.1.526.1	Spike D80G, Spike D614G, Spike D950H, Spike F157S, Spike L452R, Spike T859N, Spike Y144del, N M234I, N T205I, NS3 P42L, NS3 P104L, NS3 Q57H, NS8 A51S, NS8 T11I, NSP2 T85I, NSP4 A446V, NSP4 K399E, NSP4 L438P, NSP5 F223I, NSP5 R222Q, NSP6 F108del, NSP6 G107del, NSP6 S106del, NSP6 V278I, NSP7 Q63R, NSP12 P323L
P21-2366	57	Pfizer	N	M	71-80	24.23	NY	Kings	EPI_ISL_1922855	NYULH1618	GH	B.1.526.2	Spike D253G, Spike D614G, Spike Q957R, Spike S477N, Spike T95I, N P13L, N S202R, NS3 P42L, NS3 Q57H, NS7a L116F, NS8 T11I, NSP2 T85I, NSP3 A1324T, NSP3 G1128S, NSP3 T169I, NSP4 L438P, NSP6 F108del, NSP6 G107del, NSP6 S106del, NSP9 D78N, NSP12 P227S, NSP12 P323L, NSP13 Q88H, NSP15 H337Y
P21-2368	52	Pfizer	N	F	21-30	22.01	NY	New York	EPI_ISL_1922856	NYULH1619	GR	B.1.1.7	Spike A570D, Spike D614G, Spike D1118H, Spike H69del, Spike K1191N, Spike P681H, Spike S982A, Spike T716I, Spike V70del, Spike Y144del, N D3L, N G204R, N R203K, N S235F, NS3 P240S, NS8 Q27stop, NS8 R52I, NS8 Y73C, NSP3 A890D, NSP6 F108del, NSP6 G107del, NSP6 S106del, NSP8 Q24R, NSP12 P323L, NSP13 K460R, NSP16 K160R, NSP16 T140I
P21-2370	48	Pfizer	N	M	71-80	31.2	NY	New York	EPI_ISL_1922857	NYULH1620	GH	B.1.526	Spike A701V, Spike D253G, Spike D614G, Spike E484K, Spike T95I, N M234I, N P199L, NS3 P42L, NS3 Q57H, NS8 T11I, NSP2 T85I, NSP4 L438P, NSP6 F108del, NSP6 G107del, NSP6 S106del, NSP12 P323L, NSP13 Q88H
P21-2371	54	Moderna	N	F	61-70	20.33	NY	New York	EPI_ISL_1922858	NYULH1621	GH	B.1.429	Spike D614G, Spike L452R, N T205I, NS3 Q57H, NSP2 T85I, NSP3 V1331F, NSP5 K90R, NSP9 I65V, NSP12 P323L, NSP13 D260Y, NSP14 S418C, NSP16 S33N
P21-2372	66	Pfizer	N	M	21-30	20.61	NJ	Hudson	EPI_ISL_1922859	NYULH1622	GH	B.1.526	Spike A701V, Spike D253G, Spike D614G, Spike T95I, N M234I, N P199L, NS3 P42L, NS3 P104L, NS3 Q57H, NS8 T11I, NSP2 A386S, NSP2 T85I, NSP3 S1588L, NSP4 L438P, NSP6 F108del, NSP6 G107del, NSP6 S106del, NSP12 P323L, NSP13 Q88H
P21-2373	78	Pfizer	N	M	31-40	33.06	NY	New York	EPI_ISL_1922860	NYULH1623	G	B.1.1.7	Spike A222S, Spike H69del, Spike V70del, Spike Y144del, M G89S, N D3L, N D401Y, NS3 L15F, NS8 S24L, NSP3 A890D, NSP4 F17L, NSP6 F108del, NSP6 G107del, NSP6 S106del, NSP13 K460R, NSP14 S171G, NSP16 A83T
P21-2375	105	Pfizer	N	M	51-60	30.32	NY	Queens	EPI_ISL_1922861	NYULH1624	GH	B.1.526	Spike A701V, Spike D253G, Spike D614G, Spike E484K, Spike T95I, N M234I, N P199L, NS3 P42L, NS3 Q57H, NS8 T11I, NSP2 T85I, NSP4 L438P, NSP6 F108del, NSP6 G107del, NSP6 S106del, NSP12 P323L, NSP13 Q88H
P21-2376	27	Pfizer	N	F	21-30	19.28	NY	Nassau	EPI_ISL_1922862	NYULH1625	GH	B.1.526.1	Spike D80G, Spike D614G, Spike F157S, Spike L452R, Spike T859N, Spike Y144del, N M234I, N T205I, NS3 P42L, NS3 P104L, NS3 Q57H, NS7a L116F, NS8 A51S, NS8 T11I, NSP2 T85I, NSP3 A861S, NSP4 A446V, NSP4 L438P, NSP6 F108del, NSP6 G107del, NSP6 S106del, NSP6 V278I, NSP12 P323L
P21-2378	20	Pfizer	N	M	61-70	18.13	NY	Westchester	EPI_ISL_1922863	NYULH1627	GR	B.1.1	Spike A222V, Spike D614G, Spike G769V, Spike S255F, N G204R, N Q418H, N R203K, N S187L, NSP2 A306V, NSP3 S1656A, NSP12 P323L, NSP13 G439R, NSP14 P412H
P21-2379	65	Pfizer	N	F	41-50	22.16	NY	Rockland	EPI_ISL_1922864	NYULH1628	GR	B.1.1.7	Spike A570D, Spike D614G, Spike D1118H, Spike H69del, Spike N148T, Spike P681H, Spike S982A, Spike T716I, Spike V70del, Spike Y144del, N D3L, N G204R, N R203K, N S235F, NS3 L15F, NS8 G8R, NS8 Q27stop, NS8 R52I, NS8 Y73C, NSP3 A890D, NSP3 S126L, NSP3 T183I, NSP4 F17L, NSP6 F108del, NSP6 G107del, NSP6 S106del, NSP12 P323L, NSP13 K460R
P21-2380	70	Pfizer	N	M	31-40	22.85	NY	Bronx	EPI_ISL_1922865	NYULH1629	GH	B.1.526.1	Spike D80G, Spike D614G, Spike D950H, Spike F157S, Spike L452R, Spike T859N, Spike Y144del, N M234I, N T205I, NS3 P42L, NS3 Q57H, NS8 A51S, NS8 F3L, NS8 T11I, NSP2 T85I, NSP4 A446V, NSP4 K399E, NSP4 L438P, NSP5 P96S, NSP6 F108del, NSP6 G107del, NSP6 S106del, NSP6 V278I, NSP12 P323L, NSP14 V398L
P21-2381	64	Moderna	N	M	71-80	22.14	NY	Richmond	EPI_ISL_1922866	NYULH1630	GH	B.1.575	Spike A1078S, Spike D614G, Spike P681H, Spike T716I, M I82T, N G96C, N K127R, N L224F, N T205I, NS3 Q57H, NSP2 S122F, NSP2 T85I, NSP3 A333S, NSP4 T492I, NSP6 T181I, NSP12 A97V, NSP12 P323L, NSP13 P47S
P21-2382	26	Pfizer	N	M	61-70	20.16	NY	Nassau	EPI_ISL_1922867	NYULH1631	GR	B.1.1.7	Spike A570D, Spike D614G, Spike D1118H, Spike H69del, Spike P681H, Spike S982A, Spike T716I, Spike V70del, Spike Y144del, N D3L, N G204R, N R203K, N S235F, NS8 C61F, NS8 K68stop, NS8 Q27stop, NS8 R52I, NS8 Y73C, NSP3 A890D, NSP6 F108del, NSP6 G107del, NSP6 S106del, NSP12 P227L, NSP12 P323L
P21-2383	17	Pfizer	N	M	41-50	32.69	NY	New York	EPI_ISL_1922868	NYULH1632	GH	B.1.526	Spike A701V, Spike D253G, Spike D614G, Spike E484K, Spike T95I, N M234I, N P199L, NS3 P42L, NS3 Q57H, NS8 T11I, NSP2 T85I, NSP4 L438P, NSP6 F108del, NSP6 G107del, NSP6 S106del, NSP12 M601I, NSP12 P323L, NSP13 Q88H
P21-2384	50	Moderna	N	F	71-80	24.49	NY	Nassau	EPI_ISL_1922869	NYULH1633	GRY	B.1.1.7	Spike A570D, Spike D614G, Spike D1118H, Spike H69del, Spike N501Y, Spike P681H, Spike S982A, Spike T716I, Spike V70del, Spike Y144del, N D3L, N G204R, N R203K, N S235F, NS3 P240S, NS8 K68stop, NS8 Q27stop, NS8 R52I, NS8 Y73C, NSP3 A890D, NSP3 E95D, NSP3 I1412T, NSP3 K963R, NSP3 M1441I, NSP3 T183I, NSP6 F108del, NSP6 G107del, NSP6 S106del, NSP12 P227L, NSP12 P323L
P21-2385	72	Pfizer	N	M	51-60	29.35	NY	Nassau	EPI_ISL_1922870	NYULH1634	GRY	B.1.1.7	Spike A570D, Spike D614G, Spike D1118H, Spike H69del, Spike N501Y, Spike P681H, Spike S982A, Spike T716I, Spike V70del, Spike Y144del, N D3L, N G204R, N R203K, N S235F, NS8 K68stop, NS8 Q27stop, NS8 R52I, NS8 Y73C, NSP3 A890D, NSP3 I310T, NSP3 I1412T, NSP3 M1441I, NSP3 P108L, NSP3 T183I, NSP6 F108del, NSP6 G107del, NSP6 S106del, NSP12 P227L, NSP12 P323L
P21-2388	31	Pfizer	N	M	31-40	18.45	NY	Queens	EPI_ISL_1922872	NYULH1636	S	A.2.5.2	Spike D215A, Spike D614G, Spike G142del, Spike ins215AGY, Spike L141del, Spike L452R, Spike V143del, N M234I, N P365S, N P383L, N S197L, NS3 S74F, NS7a A105S, NS8 L84S, NSP1 L4F, NSP3 K839E, NSP4 F308Y, NSP4 T492I, NSP6 H11Q, NSP12 M629T
P21-2535	108	Pfizer	N	M	51-60	14.4	NY	Suffolk	EPI_ISL_2202736	NYULH1755	G	B.1.301	Spike A688V, Spike D614G, Spike L18R, Spike N440K, Spike P681H, Spike R158S, Spike S735A, Spike T95I, Spike T1027I, N N213Y, N S194L, NS3 V256I, NS7b S5L, NS8 R52K, NSP2 A205V, NSP3 A1305V, NSP3 P1921S, NSP3 S1333I, NSP3 S1475G, NSP4 A380V, NSP4 T354A, NSP6 F108del, NSP6 G107del, NSP6 S106del, NSP12 G671S, NSP12 P323L, NSP13 P77L, NSP16 T110I
P21-2563	42	Janssen	Y (not COVID)	F	61-70	23.1	NY	Nassau	EPI_ISL_2161757	NYULH1782	GH	B.1.429	Spike D614G, Spike L452R, Spike S13I, Spike W152C, N M234I, N T205I, NS3 Q57H, NS8 V100L, NSP2 A510V, NSP2 E574G, NSP2 F300L, NSP2 R46K, NSP2 T85I, NSP2 Y441C, NSP9 I65V, NSP12 P323L, NSP13 D260Y
P21-2567	77	Pfizer	N	F	71-80	19.61	NY	New York	EPI_ISL_2161761	NYULH1786	GRY	B.1.1.7	Spike A570D, Spike D614G, Spike D1118H, Spike H69del, Spike N501Y, Spike P681H, Spike S982A, Spike T716I, Spike V70del, Spike V327I, Spike Y144del, N D3L, N G204R, N P67S, N R203K, N S235F, NS3 A110S, NS8 K68stop, NS8 Q27stop, NS8 R52I, NS8 Y73C, NSP3 A890D, NSP3 I1412T, NSP3 T183I, NSP6 F108del, NSP6 G107del, NSP6 S106del, NSP12 P227L, NSP12 P323L, NSP14 P451S
P21-2573	100	Pfizer	N	F	31-40	19.32	NY	Queens	EPI_ISL_2161767	NYULH1792	GRY	B.1.1.7	Spike A570D, Spike D614G, Spike D1118H, Spike H69del, Spike N501Y, Spike P681H, Spike S982A, Spike T716I, Spike V70del, Spike V327I, Spike Y144del, N D3L, N G204R, N R203K, N S235F, NS8 K68stop, NS8 Q27stop, NS8 R52I, NS8 Y73C, NSP3 A890D, NSP3 I1412T, NSP3 T183I, NSP6 F108del, NSP6 G107del, NSP6 S106del, NSP12 P227L, NSP12 P323L, NSP14 P451S
P21-2577	92	Pfizer	N	F	31-40	25.3	NY	New York	EPI_ISL_2202787	NYULH1796	GRY	B.1.1.7	Spike A570D, Spike D614G, Spike D1118H, Spike H69del, Spike N501Y, Spike P681H, Spike S982A, Spike T716I, Spike V70del, Spike Y144del, N D3L, N E367D, N G204R, N R203K, N S235F, NS3 P240S, NS7a C113L, NS7a F114H, NS7a I110N, NS7a L116Q, NS7a R118K, NS8 K68stop, NS8 Q27stop, NS8 R52I, NS8 Y73C, NSP3 A890D, NSP3 E95D, NSP3 I1412T, NSP3 M1441I, NSP3 T183I, NSP6 F108del, NSP6 G107del, NSP6 L260F, NSP…
P21-2580	23	Pfizer	N	M	61-70	27.45	NY	Suffolk	EPI_ISL_2161773	NYULH1799	GH	B.1.2	Spike A570V, Spike D614G, Spike G142V, N P67S, N P199L, NS3 G172V, NS3 Q57H, NS3 T24N, NS8 S24L, NSP1 G82del, NSP1 H83del, NSP1 M85del, NSP1 V84del, NSP1 V86del, NSP2 G265del, NSP2 L266del, NSP2 T85I, NSP3 T3A, NSP5 L89F, NSP12 P323L, NSP12 V637I, NSP14 N129D, NSP16 R216C
P21-2592	99	Pfizer	N	F	21-30	25.37	NY	Kings	EPI_ISL_2161781	NYULH1811	GH	B.1.526	Spike A701V, Spike D253G, Spike D614G, Spike T95I, N M234I, N P199L, NS3 P42L, NS3 P262S, NS3 Q57H, NS8 T11I, NSP2 T85I, NSP3 P1469S, NSP3 S1396T, NSP4 L438P, NSP6 F108del, NSP6 G107del, NSP6 S106del, NSP12 P323L, NSP13 Q88H
P21-2594	102	Pfizer	N	F	31-40	18.22	NY	New York	EPI_ISL_2161782	NYULH1812	G	B.1	Spike D614G, Spike H655Y, N T205I, NS3 S253P, NS3 V256F, NS8 E92K, NSP6 F108del, NSP6 G107del, NSP6 S106del, NSP13 E341D
P21-2738	49	Moderna	N	M	71-80	24.18	NY	Nassau	EPI_ISL_2400287	NYULH1814	GRY	B.1.1.7	Spike A570D, Spike D614G, Spike D1118H, Spike H69del, Spike K1191N, Spike N501Y, Spike P681H, Spike S982A, Spike T716I, Spike V70del, Spike Y144del, N D3L, N G204R, N R203K, N S235F, NS8 Q27stop, NS8 R52I, NS8 Y73C, NSP3 A225V, NSP3 A890D, NSP3 I1412T, NSP3 T183I, NSP6 F108del, NSP6 G107del, NSP6 S106del, NSP8 Q24R, NSP12 P323L, NSP13 K460R, NSP14 D324E, NSP16 K160R
P21-2764	27	Pfizer	Y (COVID)	F	51-60	30.8	NY	New York	EPI_ISL_2400336	NYULH1815	GRY	B.1.1.7	Spike A570D, Spike D614G, Spike D1118H, Spike H69del, Spike N501Y, Spike P681H, Spike S982A, Spike T716I, Spike V70del, Spike Y144del, E S68F, N D3L, N G204R, N R203K, N S235F, NS3 D210Y, NS8 K68stop, NS8 Q27stop, NS8 R52I, NS8 Y73C, NSP3 A890D, NSP3 I1412T, NSP3 M1441I, NSP3 T183I, NSP6 F108del, NSP6 G107del, NSP6 S106del, NSP12 P227L, NSP12 P323L, NSP13 A509V
P21-2765	28	Moderna	N	M	81-90	17.2	NY	Nassau	EPI_ISL_2400382	NYULH1816	GH	B.1.526	Spike A701V, Spike D253G, Spike D614G, Spike L5F, Spike T95I, N M234I, N P199L, NS3 P42L, NS3 Q57H, NS8 T11I, NSP2 T85I, NSP4 L438P, NSP5 T21I, NSP6 F108del, NSP6 G107del, NSP6 L37F, NSP6 S106del, NSP12 P323L, NSP13 Q88H
P21-3585	98	Pfizer	Y (not COVID)	M	61-70	36	NY	Queens	EPI_ISL_3066854	NYULH2344	G	AV.1	Spike D614G, Spike D1118H, Spike G142D, Spike K1191N, Spike P681R, Spike S982A, Spike T716I, N R203M, NS8 Q27stop, NS8 R52I, NSP3 P654S, NSP4 R401H, NSP6 F108del, NSP6 G107del, NSP6 S106del, NSP12 G671S, NSP12 P323L
P22-1140	23	Pfizer	Y (COVID)	M	61-70	14.7	NY	New York	EPI_ISL_1322825	NYULH877	GH	B.1.526.2	Spike D253G, Spike D614G, Spike Q957R, Spike S477N, Spike T95I, N A414V, N P13L, N S202R, NS3 P42L, NS3 Q57H, NS7a L116F, NS8 T11I, NSP2 T85I, NSP3 G1128S, NSP3 T1022I, NSP4 L438P, NSP6 F108del, NSP6 G107del, NSP6 S106del, NSP12 P323L, NSP13 Q88H, NSP13 V521I
